# Mild HIV-specific selective forces overlaying natural CD4+ T cell dynamics explain the clonality and decay dynamics of HIV reservoir cells

**DOI:** 10.1101/2024.02.13.24302704

**Authors:** Daniel B. Reeves, Danielle N. Rigau, Arianna Romero, Hao Zhang, Francesco R. Simonetti, Joseph Varriale, Rebecca Hoh, Li Zhang, Kellie N. Smith, Luis J. Montaner, Leah H. Rubin, Stephen J. Gange, Nadia R. Roan, Phyllis C. Tien, Joseph B. Margolick, Michael J. Peluso, Steven G. Deeks, Joshua T. Schiffer, Janet D. Siliciano, Robert F. Siliciano, Annukka A. R. Antar

**Affiliations:** Vaccine and Infectious Diseases Division, Fred Hutchinson Cancer Center, Seattle WA 98144 USA; Department of Global Health, University of Washington, Seattle WA 98144 USA; School of Medicine, Johns Hopkins University, Baltimore, MD 21205 USA; Department of Molecular Microbiology and Immunology, Bloomberg School of Public Health, Johns Hopkins University, Baltimore, MD 21205 USA; School of Medicine, University of California San Francisco, San Francisco, CA 94158 USA; Bloomberg Kimmel Institute for Cancer Immunotherapy, Johns Hopkins University, Baltimore, MD 21205 USA; The Wistar Institute, Philadelphia, PA 19104 USA; Gladstone Institutes, San Francisco, CA 94158 USA; Department of Medicine, University of Washington, Seattle WA 98144 USA; Howard Hughes Medical Institute, Baltimore, Maryland, USA

**Keywords:** HIV cure, HIV reservoir, latent reservoir, mathematical modeling, ecology, TCR, clonal, antigen-specific, CD4+ T cells, reservoir decay

## Abstract

The latent reservoir of HIV persists for decades in people living with HIV (PWH) on antiretroviral therapy (ART). To determine if persistence arises from the natural dynamics of memory CD4+ T cells harboring HIV, we compared the clonal dynamics of HIV proviruses to that of memory CD4+ T cell receptors (TCRβ) from the same PWH and from HIV-seronegative people. We show that clonal dominance of HIV proviruses and antigen-specific CD4+ T cells are similar but that the field’s understanding of the persistence of the less clonally dominant reservoir is significantly limited by undersampling. We demonstrate that increasing reservoir clonality over time and differential decay of intact and defective proviruses cannot be explained by mCD4+ T cell kinetics alone. Finally, we develop a stochastic model of TCRβ and proviruses that recapitulates experimental observations and suggests that HIV-specific negative selection mediates approximately 6% of intact and 2% of defective proviral clearance. Thus, HIV persistence is mostly, but not entirely, driven by natural mCD4+ T cell kinetics.
