## Supplementary material for "Mild HIV-specific selective forces overlaying natural CD4+ T cell dynamics explain the clonality and decay dynamics of HIV reservoir cells": Table S1

### Sheet: Sheet1
Cohort shorter name	Cohort description	Original ID	ID (this manuscript)	Cohort	HIV serostatus	Nadir CD4 (cells/µL, not necessarily at this timepoint)	CMV serostatus	Age within 5 year range (years)	Sex	Race	Time on ART at sampling	HIV viral load at sampling (copies/mL)	Absolute CD4 at sampling (cells/mL)	ART regimen at sampling	Number HIV-infected cells for NFL sequencing	Number TCRβ sequences (productive templates)
PWH	PWH longitudinal	PWH22_t0	PWH-1	JHHCC	+	114	+	31-35	M	AA	0y 10m	ND, 3m before and 3m after sampling was <50	ND, 15d before was 277	ABC, 3TC, EFV	N/A	41193
PWH	PWH longitudinal	PWH22_t1	PWH-1	JHHCC	+		+	36-40	M	AA	1y 11m	ND, 5m before and 5m after was <50	ND, 5m before was 360, 5m after was 455	ABC/3TC, EFV	48	19469
PWH	PWH longitudinal	PWH22_t2	PWH-1	Siliciano	+		+	41-45	M	AA	9y 10m	ND, 3m before and 1m after was <20	ND, 1m after was 687	ABC/3TC/DTG	41	172540
PWH	PWH longitudinal	PWH22_t3	PWH-1	Antar	+		+	46-50	M	AA	15y 9m	<20	961	DTG/RPV	N/A	ViraFEST
PWH	PWH longitudinal	PWH548_t0	PWH-2	OPTIONS/SCOPE	+	240	+	36-40	M	W	0y 6m	<50	522	ABC/ZDV/3TC, TDF, LPV/r	N/A	180214
PWH	PWH longitudinal	PWH548_t1	PWH-2	OPTIONS/SCOPE	+		+	41-45	M	W	1y 4m	<75	594	ABC/ZDV/3TC, TDF, LPV/r	10	5549
PWH	PWH longitudinal	PWH548_t2	PWH-2	OPTIONS/SCOPE	+		+	51-55	M	W	11y 7m	<40	727	TDF/FTC, EFV	93	87605
PWH	PWH longitudinal	PWH583_t0	PWH-4	OPTIONS/SCOPE	+	210	+	36-40	F	W	0y 11m	<75	474	TDF/3TC, EFV	N/A	172151
PWH	PWH longitudinal	PWH583_t1	PWH-4	OPTIONS/SCOPE	+		+	36-40	F	W	1y 10m	<75	673	TDF/3TC, EFV	54	111349
PWH	PWH longitudinal	PWH583_t2	PWH-4	OPTIONS/SCOPE	+		+	46-50	F	W	11y 0m	<40	894	TDF/FTC, EFV	58	102920
PWH	PWH longitudinal	PWH583_t3	PWH-4	OPTIONS/SCOPE	+		+	56-60	F	W	19y 2m	<30	730	DTG/3TC	N/A	ViraFEST
PWH	PWH longitudinal	PWH746_t0	PWH-3	OPTIONS/SCOPE	+	435	+	36-40	M	AA	0y 11m	<75	553	ZDV/3TC, EFV	N/A	194804
PWH	PWH longitudinal	PWH746_t1	PWH-3	OPTIONS/SCOPE	+		+	36-40	M	AA	1y 10m	<75	522	ZDV/3TC, EFV	86	166264
PWH	PWH longitudinal	PWH746_t2	PWH-3	OPTIONS/SCOPE	+		+	46-50	M	AA	10y 2m	<40	667	TDF/FTC, EVG/c	68	128326
Ctl	Control longitudinal	MACS_1_t0	Ctl-1	MACS	-		+	36-40	M	AA						415607
Ctl	Control longitudinal	MACS_1_t1	Ctl-1	MACS	-		+	36-40	M	AA						100566
Ctl	Control longitudinal	MACS_1_t2	Ctl-1	MACS	-		+	41-45	M	AA						130887
Ctl	Control longitudinal	MACS_2_t0	Ctl-2	MACS	-		+	36-40	M	W						95963
Ctl	Control longitudinal	MACS_2_t1	Ctl-2	MACS	-		+	36-40	M	W						136489
Ctl	Control longitudinal	MACS_2_t2	Ctl-2	MACS	-		+	46-50	M	W						136131
Ctl	Control longitudinal	WIHS_1_t0	Ctl-4	WIHS	-		-	36-40	F	W						228963
Ctl	Control longitudinal	WIHS_1_t1	Ctl-4	WIHS	-		-	36-40	F	W						146189
Ctl	Control longitudinal	WIHS_1_t2	Ctl-4	WIHS	-		-	46-50	F	W						100141
Ctl	Control longitudinal	MACS_3_t0	Ctl-3	MACS	-		+	36-40	M	AA						445898
Ctl	Control longitudinal	MACS_3_t1	Ctl-3	MACS	-		+	36-40	M	AA						142354
Ctl	Control longitudinal	MACS_3_t2	Ctl-3	MACS	-		+	46-50	M	AA						124089
DEL	PWH cross-sectional	DELSPC12		DELSPC	+	50	+	41-45	M	AA	20y 1m	94	513	ABC/3TC/DTG	95	43224
DEL	PWH cross-sectional	DELSPC13		DELSPC	+	185	+	56-60	M	AA	19y 3m	21	475	TAF/FTC/BIC	131	176444
DEL	PWH cross-sectional	DELSPC15		DELSPC	+	450	+	46-50	M	AA	9y 0m	<20	763	TDF or TAF/FTC/ATZ	31	169006
DEL	PWH cross-sectional	DELSPC16		DELSPC	+	406	+	46-50	M	W	8y 7m	26	532	TDF or TAF/FTC/DTG	68	194768
DEL	PWH cross-sectional	DELSPC17		DELSPC	+	318	+	51-55	M	AA	10y 4m	24	508	TDF or TAF/FTC/EVG/c	66	185148
DEL	PWH cross-sectional	DELSPC18		DELSPC	+	303	+	56-60	M	AA	11y 5m	<20	427	ABC/3TC/DTG	61	198442
DEL	PWH cross-sectional	DELSPC19		DELSPC	+	350	+	46-50	M	AA	8y 4m	<20	1265	ABC/3TC/DTG	69	102099
DN	Control cross-sectional	dN02		De Neuter	-		+	41-45	F	Unk						176306
DN	Control cross-sectional	dN03		De Neuter	-		-	46-50	F	Unk						83338
DN	Control cross-sectional	dN04		De Neuter	-		+	46-50	M	Unk						86703
DN	Control cross-sectional	dN06		De Neuter	-		+	41-45	F	Unk						59433
DN	Control cross-sectional	dN07		De Neuter	-		-	36-40	M	Unk						78914
DN	Control cross-sectional	dN08		De Neuter	-		-	41-45	M	Unk						105922
DN	Control cross-sectional	dN10		De Neuter	-		+	31-35	F	Unk						169827
DN	Control cross-sectional	dN11		De Neuter	-		-	36-40	F	Unk						141017
DN	Control cross-sectional	dN13		De Neuter	-		-	41-45	F	Unk						103333
DN	Control cross-sectional	dN14		De Neuter	-		-	36-40	M	Unk						161936
DN	Control cross-sectional	dN17		De Neuter	-		+	26-30	F	Unk						170409
DN	Control cross-sectional	dN18		De Neuter	-		-	41-45	M	Unk						120470
DN	Control cross-sectional	dN19		De Neuter	-		-	41-45	M	Unk						110663
DN	Control cross-sectional	dN20		De Neuter	-		+	46-50	F	Unk						98116
DN	Control cross-sectional	dN21		De Neuter	-		-	26-30	F	Unk						122413
DN	Control cross-sectional	dN22		De Neuter	-		-	21-25	F	Unk						101337
DN	Control cross-sectional	dN23		De Neuter	-		-	41-45	F	Unk						110706
DN	Control cross-sectional	dN24		De Neuter	-		-	46-50	F	Unk						88106
DN	Control cross-sectional	dN25		De Neuter	-		-	21-25	F	Unk						117.66
DN	Control cross-sectional	dN26		De Neuter	-		-	41-45	F	Unk						98072
DN	Control cross-sectional	dN28		De Neuter	-		-	41-45	F	Unk						91536
DN	Control cross-sectional	dN29		De Neuter	-		-	36-40	M	Unk						109262
DN	Control cross-sectional	dN30		De Neuter	-		+	41-45	F	Unk						111737
DN	Control cross-sectional	dN31		De Neuter	-		-	31-35	M	Unk						101728
DN	Control cross-sectional	dN32		De Neuter	-		+	31-35	F	Unk						132738
DN	Control cross-sectional	dN33		De Neuter	-		-	36-40	F	Unk						112858
DN	Control cross-sectional	dN34		De Neuter	-		-	21-25	M	Unk						102162
DN	Control cross-sectional	dN35		De Neuter	-		-	46-50	F	Unk						94073
DN	Control cross-sectional	dN36		De Neuter	-		-	21-25	F	Unk						83617
DN	Control cross-sectional	dN38		De Neuter	-		+	21-25	F	Unk						95030
DN	Control cross-sectional	dN39		De Neuter	-		-	41-45	M	Unk						103948
DN	Control cross-sectional	dN40		De Neuter	-		-	21-25	F	Unk						105921
DN	Control cross-sectional	dN41		De Neuter	-		-	21-25	M	Unk						105381
